# Environmental exposures associated with behavioral outcomes and their link to endogenous metabolites in children born very preterm

**DOI:** 10.64898/2026.09.25.26364017

**Authors:** Priyadarshni Patel, Youran Tan, Donghai Liang, Marie Camerota, Carmen Marsit, Barry Lester, Todd Everson

## Abstract

**Background:** Children born very preterm (VPT) are at elevated risk for adverse neurobehavioral outcomes and are vulnerable to environmental exposures. We used untargeted metabolomics analysis to identify environmentally relevant metabolites associated with childhood behavioral problems and to characterize related endogenous metabolic pathways.

**Methods:** We studied 226 children born <30 weeks gestation in a multi-site cohort study. Urine collected at age 4 was profiled using untargeted ultra-high-performance liquid chromatography high-resolution mass spectrometry (UHPLC-HRMS). Associations between 30 exogenous environmental metabolites and behavioral problems score at age 4 were evaluated cross-sectionally using multivariable linear regression, followed by metabolome-wide association and pathway enrichment analyses.

**Results:** Three exogenous metabolites were nominally associated with child behavior problems. Specifically, 2-(Acetylamino)-3-(2henylthiol)propanoic acid was positively associated with overall (β=1.42, p=0.006), externalizing (β=1.50, p=0.006), and internalizing (β=1.34, p=0.021) behavior problems. Diethofencarb was positively associated with overall (β=0.34, p=0.018) and externalizing (β=0.39, p=0.010) behavior problems, while protocatechuic acid was inversely associated with internalizing problems (β=−0.68, p=0.027). No associations remained significant after false discovery rate (FDR) correction. Nevertheless, these metabolites were associated with 151, 131, and 530 endogenous metabolic features, respectively, at FDR<0.05, highlighting perturbations in lipid metabolism, mitochondrial energetics, inflammatory signaling, amino acid metabolism, and neuroactive pathways.

**Conclusions:** Environmental metabolites associated with behavior problems were linked to broad endogenous metabolic differences relevant to neurodevelopment. These findings highlight potentially modifiable environmental influences, including exposures related to combustion-derived pollutants, pesticides, and dietary sources, that may contribute to behavioral vulnerability among children born very preterm.
