## Supplement tables for "Environmental exposures associated with behavioral outcomes and their link to endogenous metabolites in children born very preterm"

### Sheet: Main BASC
Supplementary Table 1. Associations between environmentally relevant metabolites and BASC-3 overall behavioral scores among children born very preterm
Metabolite	Beta	SE	P_value	FDR
8.13_284.0332m/z	1.4201	0.515588	0.00640487	0.192146
12.38_267.1462n	0.343514	0.143992	0.017951	0.269265
3.63_155.0337m/z	-0.425878	0.277338	0.126166	0.819861
3.44_221.0719n	0.452709	0.300606	0.133595	0.819861
9.15_315.0865m/z	0.274422	0.209006	0.190642	0.819861
2.01_235.0742m/z	0.220163	0.173155	0.204983	0.819861
11.26_308.1253n	0.259104	0.214064	0.227503	0.819861
8.64_194.0577n	0.376747	0.319211	0.239257	0.819861
7.16_193.0740n	0.595327	0.51166	0.245958	0.819861
9.80_244.0938m/z	-0.253531	0.251725	0.315028	0.890573
14.17_180.0420n	0.795946	0.864374	0.358208	0.890573
2.32_234.0667n	-0.320724	0.350148	0.360749	0.890573
5.07_235.0876n	-0.38857	0.466591	0.405926	0.890573
14.17_279.1585m/z	0.689382	0.873775	0.431033	0.890573
5.88_193.0740n	-0.234253	0.339802	0.491355	0.890573
0.70_147.0220m/z	0.354301	0.528127	0.503056	0.890573
13.72_234.1617n	0.483395	0.825981	0.559026	0.890573
5.05_218.0842m/z	-0.180251	0.32533	0.580138	0.890573
8.94_177.0542m/z	-0.0919695	0.175861	0.601557	0.890573
4.63_233.0717n	-0.258381	0.609559	0.672092	0.890573
10.34_199.0751m/z	0.063116	0.161172	0.695752	0.890573
3.17_251.0820n	-0.242568	0.639917	0.705031	0.890573
11.11_331.1145m/z	0.0727499	0.196046	0.710954	0.890573
2.99_234.0786m/z	-0.0671478	0.197334	0.733995	0.890573
10.88_292.1305n	0.0854799	0.259458	0.742144	0.890573
5.38_258.0767m/z	0.065222	0.248568	0.793281	0.893013
12.38_320.2088n	0.0416421	0.180164	0.817438	0.893013
3.30_137.0234m/z	-0.039507	0.209155	0.850365	0.893013
2.04_177.1023m/z	0.0882629	0.511794	0.863246	0.893013
3.73_244.0606m/z	-0.0105913	0.329798	0.974412	0.974412

### Sheet: Internalizing
Supplementary Table 2. Associations between environmentally relevant metabolites and BASC-3 internalizing behavior scores among children born very preterm
Metabolite	Beta	SE	P_value	FDR
8.13_284.0332m/z	1.33728	0.575988	0.0212206	0.398876
3.63_155.0337m/z	-0.68414	0.30632	0.0265917	0.398876
3.73_244.0606m/z	0.597697	0.364182	0.102274	0.805984
3.44_221.0719n	0.53852	0.333832	0.108236	0.805984
5.07_235.0876n	-0.776565	0.516633	0.134331	0.805984
12.38_267.1462n	0.218551	0.161508	0.17747	0.872372
14.17_180.0420n	1.22308	0.958885	0.203554	0.872372
14.17_279.1585m/z	1.07103	0.969734	0.270678	0.884833
11.11_331.1145m/z	-0.218834	0.21743	0.31537	0.884833
8.94_177.0542m/z	-0.191855	0.195129	0.326648	0.884833
5.05_218.0842m/z	-0.327087	0.36113	0.36613	0.884833
5.38_258.0767m/z	0.243488	0.27579	0.378329	0.884833
5.88_193.0740n	-0.326276	0.377414	0.388312	0.884833
13.72_234.1617n	0.752551	0.917278	0.412922	0.884833
11.26_308.1253n	0.172536	0.238453	0.47015	0.929599
9.80_244.0938m/z	0.180203	0.280177	0.520822	0.929599
2.04_177.1023m/z	0.324386	0.56841	0.568829	0.929599
2.32_234.0667n	-0.216329	0.389658	0.579373	0.929599
7.16_193.0740n	0.30872	0.570121	0.588746	0.929599
12.38_320.2088n	-0.0885154	0.200168	0.658803	0.93206
4.63_233.0717n	-0.268353	0.677511	0.692449	0.93206
10.34_199.0751m/z	-0.0652662	0.179138	0.715981	0.93206
3.17_251.0820n	0.18971	0.711339	0.78997	0.93206
2.99_234.0786m/z	-0.0486744	0.219356	0.824613	0.93206
10.88_292.1305n	-0.0630388	0.288408	0.827196	0.93206
9.15_315.0865m/z	-0.049793	0.233232	0.831154	0.93206
8.64_194.0577n	-0.0476365	0.355953	0.893668	0.93206
0.70_147.0220m/z	0.0578994	0.587593	0.921602	0.93206
3.30_137.0234m/z	-0.0205972	0.232473	0.929485	0.93206
2.01_235.0742m/z	-0.0164905	0.193193	0.93206	0.93206

### Sheet: Externalizing
Supplementary Table 2. Associations between environmentally relevant metabolites and BASC-3 externalizing behavior scores among children born very preterm
Metabolite	Beta	SE	P_value	FDR
8.13_284.0332m/z	1.49553	0.54098	0.00621338	0.156168
12.38_267.1462n	0.389713	0.150739	0.0104112	0.156168
3.44_221.0719n	0.515384	0.313792	0.10201	0.761752
7.16_193.0740n	0.825725	0.535276	0.124444	0.761752
9.15_315.0865m/z	0.312043	0.218955	0.155613	0.761752
11.26_308.1253n	0.309601	0.224312	0.169	0.761752
3.63_155.0337m/z	-0.37824	0.291369	0.195674	0.761752
9.80_244.0938m/z	-0.329219	0.263341	0.212645	0.761752
10.88_292.1305n	0.281683	0.27129	0.300332	0.761752
8.64_194.0577n	0.340208	0.334984	0.311003	0.761752
3.30_137.0234m/z	-0.218257	0.218762	0.319587	0.761752
14.17_180.0420n	0.900158	0.906747	0.321994	0.761752
3.17_251.0820n	-0.592984	0.670286	0.377355	0.761752
14.17_279.1585m/z	0.797373	0.916611	0.38535	0.761752
5.07_235.0876n	-0.411895	0.489572	0.401125	0.761752
12.38_320.2088n	0.156467	0.188023	0.406268	0.761752
3.73_244.0606m/z	-0.251407	0.345543	0.467694	0.781992
5.88_193.0740n	-0.258109	0.355955	0.469195	0.781992
2.32_234.0667n	-0.218981	0.367608	0.552028	0.787734
13.72_234.1617n	0.512337	0.866568	0.555012	0.787734
4.63_233.0717n	-0.364011	0.638966	0.569505	0.787734
2.01_235.0742m/z	0.096423	0.181176	0.595151	0.787734
2.04_177.1023m/z	-0.274655	0.53638	0.609158	0.787734
5.38_258.0767m/z	0.125699	0.260691	0.630187	0.787734
10.34_199.0751m/z	0.0617158	0.168925	0.715226	0.826272
11.11_331.1145m/z	0.0748712	0.205595	0.716102	0.826272
5.05_218.0842m/z	-0.0608415	0.341584	0.858805	0.944465
8.94_177.0542m/z	0.024175	0.184636	0.895955	0.944465
0.70_147.0220m/z	-0.0577774	0.554223	0.917072	0.944465
2.99_234.0786m/z	0.0144456	0.207127	0.944465	0.944465
